# Clinical activity of MAPK targeted therapies in patients with non-V600 BRAF mutant tumors

**DOI:** 10.1101/2022.02.17.22271120

**Authors:** Matthew Dankner, Yifan Wang, Rouhi Fazelzad, Benny Johnson, Caroline A. Nebhan, Ibiayi Dagogo-Jack, Nathaniel J. Myall, Georg Richtig, Jillian W. P Bracht, Marco Gerlinger, Eiji Shinozaki, Takayuki Yoshino, Daisuke Kotani, Jason R. Fangusaro, Oliver Gautschi, Julien Mazieres, Jeffrey A. Sosman, Scott Kopetz, Vivek Subbiah, Michael A. Davies, Anna Groover, Ryan J. Sullivan, Keith T. Flaherty, Douglas B. Johnson, Andrea Benedetti, David W. Cescon, Anna Spreafico, George Zogopoulos, April A. N. Rose

## Abstract

**Purpose:** Non-V600 mutations comprise approximately 35% of all BRAF mutations in cancer. Many of these mutations have been identified as oncogenic drivers in a wide array of cancer types and can be classified into three Classes according to molecular characteristics. Consensus treatment strategies for Class 2 and 3 BRAF mutations have not yet been established.

**Methods:** We performed a systematic review and meta-analysis of individual patient data to assess treatment outcomes with FDA-approved mitogen activated protein kinase pathway (MAPK) targeted therapy according to BRAF Class, cancer type and MAPK targeted therapy type. A search was conducted on literature from 2010-2021. Individual patient data was collected and analyzed from published reports of patients with cancer harboring Class 2 or 3 BRAF mutations and who received MAPK targeted therapy with available treatment response data. Co-primary outcomes were response rate (RR) and progression-free survival (PFS).

**Results:** 18167 studies were screened, identifying 80 studies with 238 patients that met inclusion criteria. This included 167 patients with Class 2 and 71 patients with Class 3 BRAF mutations. Overall, 77 patients achieved a treatment response. In both univariate and multivariable analyses, RR and PFS were higher among patients with Class 2 compared to Class 3 mutations, findings that remain when analyses are restricted to patients with melanoma or lung primary cancers. MEK +/- BRAF inhibitors demonstrated greater clinical activity in Class 2 compared to Class 3 BRAF mutant tumors than BRAF or EGFR inhibitors.

**Conclusions:** This meta-analysis suggests that MAPK targeted therapies have clinical activity in some Class 2 and 3 BRAF mutant cancers. BRAF Class may dictate responsiveness to current and emerging treatment strategies, particularly in metastatic melanoma and lung cancers. Together, this analysis provides clinical validation of predictions made based on a mutation classification system established in the preclinical literature. Further evaluation with prospective clinical trials is needed for this population.
