## Appendix 2 for "Clinical activity of MAPK targeted therapies in patients with non-V600 BRAF mutant tumors"

### Sheet: EndNote Appendix
Title	First Author Name	Year of Study	Full Reference
[Response of BRAF(L597Q)-mutant melanoma to trametinib : Targeted melanoma therapy beyond BRAF(V600) mutations]	Haase	2016	Haase O, Angün O, Grätz V, et al. [Response of BRAF(L597Q)-mutant melanoma to trametinib : Targeted melanoma therapy beyond BRAF(V600) mutations]. Hautarzt. 2016; 67(8):648-652.
A Patient With Lung Adenocarcinoma With BRAF Gene Fusion and Response to Vemurafenib	Zhu	2019	Zhu YC, Wang WX, Xu CW, et al. A Patient With Lung Adenocarcinoma With BRAF Gene Fusion and Response to Vemurafenib. Clin Lung Cancer. 2019; 20(3):e224-e228.
A rare BRAF T599dup mutation conferring sensitivity to BRAF inhibitor in a patient with metastatic melanoma	Marchand	2018	Marchand A, Tallet A, Collin C, et al. A rare BRAF T599dup mutation conferring sensitivity to BRAF inhibitor in a patient with metastatic melanoma. Br J Dermatol. 2018; 179(2):528-529.
A rare P.T599DUP BRAF mutant NSCLC in a non-smoker	Turshudzhyan	2021	Turshudzhyan A, Vredenburgh J. A Rare p.T599dup BRAF Mutant NSCLC in a Non-Smoker. Curr Oncol. 2020; 28(1):196-202.
Acquired BRAF N581S mutation mediated resistance to gefitinib and responded to dabrafenib plus trametinib	Liu	2020	Liu Y, Zeng H, Wang K, Li Y, Tian P, Li W. Acquired BRAF N581S mutation mediated resistance to gefitinib and responded to dabrafenib plus trametinib. Lung Cancer. 2020; 146:355-357.
Activity of EGFR antibody in non-V600 BRAF mutant metastatic colorectal cancer	Wang	2019	Wang Y, Jones JC, Kipp BR, Grothey A. Activity of EGFR antibody in non-V600 BRAF mutant metastatic colorectal cancer. Ann Oncol. 2019; 30(1):147-149.
Activity of the oral MEK inhibitor trametinib in patients with advanced melanoma: a phase 1 dose-escalation trial	Falchook	2012	Falchook GS, Lewis KD, Infante JR, et al. Activity of the oral MEK inhibitor trametinib in patients with advanced melanoma: a phase 1 dose-escalation trial. Lancet Oncol. 2012; 13(8):782-789.
Activity of trametinib in K601E and L597Q BRAF mutation-positive metastatic melanoma	Bowyer	2014	Bowyer SE, Rao AD, Lyle M, et al. Activity of trametinib in K601E and L597Q BRAF mutation-positive metastatic melanoma. Melanoma Res. 2014; 24(5):504-508.
BRAF exon 11 mutant melanoma and sensitivity to BRAF/MEK inhibition: Two case reports	Melin	2019	Melin A, Routier E, Tissot H, Rouleau E, Robert C. BRAF exon 11 mutant melanoma and sensitivity to BRAF/MEK inhibition: Two case reports. Eur J Cancer. 2019; 121:109-112.
BRAF L597K mutation: an opportunity to treat	Lobo-Martins	2021	Lobo-Martins S, Pais HL, Soares-de-Almeida L, Costa L, Mansinho A, Teixeira de Sousa R. BRAF L597K mutation: an opportunity to treat. Dermatol Online J. 2021; 27(1).
BRAF mutant allele fraction in circulating tumor DNA as marker of treatment response in BRAF mutated non malignant melanoma cancers identified in the Copenhagen Prospective Personalized Oncology study	Ahlborn	2017	Ahlborn LB, Tuxen IV, Oestrup O, et al. Abstract 5393: BRAF mutant allele fraction in circulating tumor DNA as marker of treatment response in BRAF mutated non malignant melanoma cancers identified in the Copenhagen Prospective Personalized Oncology study. Cancer Research. 2017; 77(13 Supplement):5393-5393.
BRAF Mutations Classes I, II, and III in NSCLC Patients Included in the SLLIP Trial: The Need for a New Pre-Clinical Treatment Rationale	Bracht	2019	Bracht JWP, Karachaliou N, Bivona T, et al. BRAF Mutations Classes I, II, and III in NSCLC Patients Included in the SLLIP Trial: The Need for a New Pre-Clinical Treatment Rationale. Cancers (Basel). 2019; 11(9).
BRAF V600E/V600K Mutations versus Nonstandard Alterations: Prognostic Implications and Therapeutic Outcomes	Nikanjam	2021	Nikanjam M, Tinajero J, Barkauskas DA, Kurzrock R. BRAF V600E/V600K Mutations versus Nonstandard Alterations: Prognostic Implications and Therapeutic Outcomes. Mol Cancer Ther. 2021; 20(6):1072-1079.
BRAF-inhibitors can exert control of disease in BRAF T599I mutated melanoma: a case report	Gallo	2018	Gallo S, Coha V, Caravelli D, et al. BRAF-inhibitors can exert control of disease in BRAF T599I mutated melanoma: a case report. Melanoma Res. 2018; 28(2):143-146.
Clinical activity of the MEK inhibitor trametinib in metastatic melanoma containing BRAF kinase fusion	Menzies	2015	Menzies AM, Yeh I, Botton T, Bastian BC, Scolyer RA, Long GV. Clinical activity of the MEK inhibitor trametinib in metastatic melanoma containing BRAF kinase fusion. Pigment Cell Melanoma Res. 2015; 28(5):607-610.
Clinical Benefit From BRAF/MEK Inhibition in a Double Non-V600E BRAF Mutant Lung Adenocarcinoma: A Case Report	Reyes	2019	Reyes R, Mayo-de-Las-Casas C, Teixidó C, et al. Clinical Benefit From BRAF/MEK Inhibition in a Double Non-V600E BRAF Mutant Lung Adenocarcinoma: A Case Report. Clin Lung Cancer. 2019; 20(3):e219-e223.
Clinical Characteristics and Treatment Outcomes of 65 Patients With BRAF-Mutated Non-small Cell Lung Cancer	Mu	2020	Mu Y, Yang K, Hao X, et al. Clinical Characteristics and Treatment Outcomes of 65 Patients With BRAF-Mutated Non-small Cell Lung Cancer. Front Oncol. 2020; 10:603.
Clinical efficacy with dabrafenib and trametinib in a T599_V600insT poorly differentiated metastatic thyroid carcinoma	Lee	2021	Lee CS, Miao E, Das K, Seetharamu N. Clinical efficacy with dabrafenib and trametinib in a T599_V600insT poorly differentiated metastatic thyroid carcinoma. BMJ Case Rep. 2021; 14(8).
Clinicopathological features and clinical outcomes associated with TP53 and BRAFNon-V600 mutations in cutaneous melanoma patients	Kim	2017	Kim DW, Haydu LE, Joon AY, et al. Clinicopathological features and clinical outcomes associated with TP53 and BRAF(N)(on-)(V)(600) mutations in cutaneous melanoma patients. Cancer. 2017; 123(8):1372-1381.
Colorectal Cancer with BRAF D594G Mutation Is Not Associated with Microsatellite Instability or Poor Prognosis	Amaki-Takao	2016	Amaki-Takao M, Yamaguchi T, Natsume S, et al. Colorectal Cancer with BRAF D594G Mutation Is Not Associated with Microsatellite Instability or Poor Prognosis. Oncology. 2016; 91(3):162-170.
Dabrafenib in patients with melanoma, untreated brain metastases, and other solid tumours: a phase 1 dose-escalation trial	Falchook	2012	Falchook GS, Long GV, Kurzrock R, et al. Dabrafenib in patients with melanoma, untreated brain metastases, and other solid tumours: a phase 1 dose-escalation trial. Lancet. 2012; 379(9829):1893-1901.
Dabrafenib plus trametinib in BRAF K601E-mutant melanoma	Rogiers	2018	Rogiers A, Thomas D, Vander Borght S, et al. Dabrafenib plus trametinib in BRAF K601E-mutant melanoma. Br J Dermatol. 2019; 180(2):421-422.
Detection of actionable BRAF missense mutations by ctDNA-based genomic analysis in prostate cancer	Prophet	2018	Prophet M, Xiao K, Gourdin TS, et al. Detection of actionable BRAF missense mutations by ctDNA-based genomic analysis in prostate cancer. Journal of Clinical Oncology. 2018; 36(6_suppl):306-306.
Dual MAPK Inhibition Is an Effective Therapeutic Strategy for a Subset of Class II BRAF Mutant Melanomas	Dankner	2018	Dankner M, Lajoie M, Moldoveanu D, et al. Dual MAPK Inhibition Is an Effective Therapeutic Strategy for a Subset of Class II BRAF Mutant Melanomas. Clin Cancer Res. 2018; 24(24):6483-6494.
Durable Response to Combined Dabrafenib and Trametinib in a Patient With BRAF K601E Mutation-Positive Lung Adenocarcinoma: A Case Report	Su	2021	Su PL, Lin CY, Chen YL, et al. Durable Response to Combined Dabrafenib and Trametinib in a Patient With BRAF K601E Mutation-Positive Lung Adenocarcinoma: A Case Report. JTO Clin Res Rep. 2021; 2(8):100202.
Durable Response to Dabrafenib Combined with Trametinib in a Patient with NSCLC Harboring a BRAF G469A Mutation	Dagogo-Jack	2020	Dagogo-Jack I. Durable Response to Dabrafenib Combined With Trametinib in a Patient With NSCLC Harboring a BRAF G469A Mutation. J Thorac Oncol. 2020; 15(10):e174-e176.
Efficacy and Safety of BRAF Inhibitors With or Without MEK Inhibitors in BRAF-Mutant Advanced Non-Small-Cell Lung Cancer: Findings From a Real-Life Cohort	Dudnik	2019	Dudnik E, Bar J, Peled N, et al. Efficacy and Safety of BRAF Inhibitors With or Without MEK Inhibitors in BRAF-Mutant Advanced Non-Small-Cell Lung Cancer: Findings From a Real-Life Cohort. Clin Lung Cancer. 2019; 20(4):278-286.e271.
Efficacy and Safety of Trametinib in Non-V600 BRAF MutantMelanoma: A Phase I Study	Nebhan	2021	Nebhan CA, Johnson DB, Sullivan RJ, et al. Efficacy and Safety of Trametinib in Non-V600 BRAF Mutant Melanoma: A Phase II Study. Oncologist. 2021.
Efficacy and tolerance of BRAF and MEK inhibitors on metastatic melanoma carrying the orphan pV600_K601 delinsE mutation of the BRAF gene	Barbe	2021	Barbé J, Garnier M, Tallet A, et al. Efficacy and tolerance of BRAF and MEK inhibitors on metastatic melanoma carrying the orphan pV600_K601 delinsE mutation of the BRAF gene. Int J Dermatol. 2021.
From thyroid adenoma to metastatic carcinoma: Not all BRAF mutations are created equal	Cubb	2017	Cubb TD IE, Sherman SI, Williams MD, Busaidy, N, Weitzman SP. From thyroid adenoma to metastatic carcinoma: Not all BRAF mutations are created equal. Thyroid. 2017; 27(Supplement 1):A77-A78.
Genomic and Transcriptomic Determinants of Therapy Resistance and Immune Landscape Evolution during Anti-EGFR Treatment in Colorectal Cancer	Woolston	2019	Woolston A, Khan K, Spain G, et al. Genomic and Transcriptomic Determinants of Therapy Resistance and Immune Landscape Evolution during Anti-EGFR Treatment in Colorectal Cancer. Cancer Cell. 2019; 36(1):35-50.e39.
High prevalent BRAF alterations and tert promoter mutations in papillary thyroid carcinoma	Wang	2015	Wang K, Ganesan S, Johnson A, et al. High Prevalent BRAF Alterations and TERT Promoter Mutations in Papillary Thyroid Carcinoma. Paper presented at: European Journal of Cancer2015.
Identification of a novel complex BRAF mutation associated with major clinical response to vemurafenib in a patient with metastatic melanoma	Busser	2013	Busser B, Leccia MT, Gras-Combe G, et al. Identification of a novel complex BRAF mutation associated with major clinical response to vemurafenib in a patient with metastatic melanoma. JAMA Dermatol. 2013; 149(12):1403-1406.
Identification of targetable BRAF DELTAN486_P490 variant by whole-genome sequencing leading to dabrafenib-induced remission of a BRAF-mutant pancreatic adenocarcinoma	Wrzeszczynski	2019	Wrzeszczynski KO, Rahman S, Frank MO, et al. Identification of targetable BRAF ΔN486_P490 variant by whole-genome sequencing leading to dabrafenib-induced remission of a BRAF-mutant pancreatic adenocarcinoma. Cold Spring Harb Mol Case Stud. 2019; 5(6).
Impact of BRAF Mutation Class on Disease Characteristics and Clinical Outcomes in BRAF-mutant Lung Cancer.	Dagogo-Jack	2019	Dagogo-Jack I, Martinez P, Yeap BY, et al. Impact of BRAF Mutation Class on Disease Characteristics and Clinical Outcomes in BRAF-mutant Lung Cancer. Clin Cancer Res. 2019; 25(1):158-165.
Lack of Response to Vemurafenib in Melanoma Carrying BRAF K601E Mutation	Moiseyenko	2019	Moiseyenko FV, Egorenkov VV, Kramchaninov MM, et al. Lack of Response to Vemurafenib in Melanoma Carrying BRAF K601E Mutation. Case Rep Oncol. 2019; 12(2):339-343.
Langerhans cell histiocytosis with BRAF p.N486_P490del or MAP2K1 p.K57_G61del treated by the MEK inhibitor trametinib	Messinger	2020	Messinger YH, Bostrom BC, Olson DR, et al. Langerhans cell histiocytosis with BRAF p.N486_P490del or MAP2K1 p.K57_G61del treated by the MEK inhibitor trametinib. Pediatr Blood Cancer. 2020; 67(12):e28712.
Large-cell neuroendocrine carcinoma of the lung: A focused analysis of BRAF alterations and case report of a BRAF non-V600- mutated tumor responding to targeted therapy	Chae	2018	Chae YK, Tamragouri KB, Chung J, et al. Large-Cell Neuroendocrine Carcinoma of the Lung: A Focused Analysis of BRAF Alterations and Case Report of a BRAF Non-V600–Mutated Tumor Responding to Targeted Therapy. JCO Precision Oncology. 2018(2):1-12.
Lung adenocarcinoma with BRAF G469L mutation refractory to vemurafenib	Gautschi	2013	Gautschi O, Peters S, Zoete V, et al. Lung adenocarcinoma with BRAF G469L mutation refractory to vemurafenib. Lung Cancer. 2013; 82(2):365-367.
Lung Adenocarcinoma With Primary LIMD1-BRAF Fusion Treated With MEK Inhibitor: A Case Report	Wang	2021	Wang CY, Hsia JY, Li CH, et al. Lung Adenocarcinoma With Primary LIMD1-BRAF Fusion Treated With MEK Inhibitor: A Case Report. Clin Lung Cancer. 2021; 22(6):e878-e880.
Major clinical response to BRAF inhibitor in a patient with BRAF L597R mutated melanoma	Bahadoran	2012	Bahadoran P, Allegra M, Le Duff F, et al. Major clinical response to a BRAF inhibitor in a patient with a BRAF L597R-mutated melanoma. J Clin Oncol. 2013; 31(19):e324-326.
Malignant disseminated glioneuronal tumor with braf-kiaa1549 fusion and 1p deletion responds to mek-inhibitor: A case report	Mangoli	2018	Mangoli A, Smith A, Aguilar-Bonilla A. MALIGNANT DISSEMINATED GLIONEURONAL TUMOR WITH BRAF-KIAA1549 FUSION AND 1p DELETION RESPONDS TO MEK-INHIBITOR: A CASE REPORT. Paper presented at: PEDIATRIC BLOOD & CANCER2018.
MEK inhibitor treatment is effective in a patient with metastatic carcinoma of the ampulla of Vater with BRAF and NRAS mutations shown by next-generation sequencing	Tahover	2016	Tahover E, Bar Shalom R, Bogot N, Kelsen D, Gabizon A. MEK inhibitor treatment is effective in a patient with metastatic carcinoma of the ampulla of Vater with BRAF and NRAS mutations shown by next-generation sequencing. Anticancer Drugs. 2016; 27(6):569-572.
Metastatic BRAF K601E-mutated melanoma reaches complete response to MEK inhibitor trametinib administered for over 36 months	Marconcini	2017	Marconcini R, Galli L, Antonuzzo A, et al. Metastatic BRAF K601E-mutated melanoma reaches complete response to MEK inhibitor trametinib administered for over 36 months. Exp Hematol Oncol. 2017; 6:6.
Molecular Landscape of BRAF-Mutant NSCLC Reveals an Association Between Clonality and Driver Mutations and Identifies Targetable Non-V600 Driver Mutations	Negrao	2020	Negrao MV, Raymond VM, Lanman RB, et al. Molecular Landscape of BRAF-Mutant NSCLC Reveals an Association Between Clonality and Driver Mutations and Identifies Targetable Non-V600 Driver Mutations. J Thorac Oncol. 2020; 15(10):1611-1623.
Natural Disease History, Outcomes, and Co-mutations in a Series of Patients With BRAF-Mutated Non-small-cell Lung Cancer	Myall	2019	Myall NJ, Henry S, Wood D, et al. Natural Disease History, Outcomes, and Co-mutations in a Series of Patients With BRAF-Mutated Non-small-cell Lung Cancer. Clin Lung Cancer. 2019; 20(2):e208-e217.
Neurologic and oncologic features of Erdheim-Chester disease: a 30-patient series	Bhatia	2020	Bhatia A, Hatzoglou V, Ulaner G, et al. Neurologic and oncologic features of Erdheim-Chester disease: a 30-patient series. Neuro Oncol. 2020; 22(7):979-992.
Observational, multicenter, prospective study to assess the impact on patients' outcome of a systematic screening of oncogenic drivers in advanced cancer: The GETHI XX-16 study	Beato	2019	Beato C, Navarro P, Rodriguez-Moreno J, et al. Observational, multicenter, prospective study to assess the impact on patients' outcome of a systematic screening of oncogenic drivers in advanced cancer: The GETHI XX-16 study. Journal of Clinical Oncology. 2019; 37(15_suppl):3082-3082.
Oncogenic BRAF fusion induces MAPK-pathway activation targeted by MEK inhibitor and phosphatidylinositol 3-kinase inhibitor combination treatment in mucosal melanoma	Kim	2015	Kim HS, Jang KW, Jung M, Kim SH, Kim T-M, Cho BC. Abstract 3942: Oncogenic BRAF fusion induces MAPK-pathway activation targeted by MEK inhibitor and phosphatidylinositol 3-kinase inhibitor combination treatment in mucosal melanoma. Cancer Research. 2015; 75(15 Supplement):3942-3942.
Personalized oncology and BRAF(K601N) melanoma: model development, drug discovery, and clinical correlation	Keller	2021	Keller BA, Laight BJ, Varette O, et al. Personalized oncology and BRAF(K601N) melanoma: model development, drug discovery, and clinical correlation. J Cancer Res Clin Oncol. 2021; 147(5):1365-137
Phase II study of the MEK1/MEK2 inhibitor Trametinib in patients with metastatic BRAF-mutant cutaneous melanoma previously treated with or without a BRAF inhibitor	Kim	2013	Kim KB, Kefford R, Pavlick AC, et al. Phase II study of the MEK1/MEK2 inhibitor Trametinib in patients with metastatic BRAF-mutant cutaneous melanoma previously treated with or without a BRAF inhibitor. J Clin Oncol. 2013; 31(4):482-489.
Preliminary results of BEAVER: An investigator-initiated phase II study of binimetinib and encorafenib for the treatment of advanced solid tumors with non-V600E BRAF mutations	Rose	2021	Rose AAN, Ayodele O, Genta S, et al. Preliminary results of BEAVER: An investigator-initiated phase II study of binimetinib and encorafenib for the treatment of advanced solid tumors with non-V600E BRAF mutations (mts). Journal of Clinical Oncology. 2021; 39(15_suppl):e15038-e15038.
Profile response to Vemurafenib of melanoma patients with a BRAF D594N mutation	Saint-Jean	2017	Saint-Jean M, Vallée A, Quéreux G, et al. Profile response to Vemurafenib of melanoma patients with a BRAF D594N mutation. Paper presented at: Journal of the European Academy of Dermatology and Venereology2017.
Rapidly metastasizing malignant melanoma characterized by a rare BRAF mutation not responding to vemurafenib	Starz	2014	Starz H, Gutschi M, Welzel J, Haas C. Rapidly metastasizing malignant melanoma characterized by a rare BRAF mutation not responding to vemurafenib. J Dtsch Dermatol Ges. 2014; 12(2):151-154.
Real-time Genomic Characterization of Advanced Pancreatic Cancer to Enable Precision Medicine	Aguirre	2018	Aguirre AJ, Nowak JA, Camarda ND, et al. Real-time Genomic Characterization of Advanced Pancreatic Cancer to Enable Precision Medicine. Cancer Discov. 2018; 8(9):1096-1111.
Redifferentiation of a BRAFK601E-Mutated Poorly Differentiated Thyroid Cancer Patient with Dabrafenib and Trametinib Treatment	Leboulleux	2019	Leboulleux S, Dupuy C, Lacroix L, et al. Redifferentiation of a BRAF(K601E)-Mutated Poorly Differentiated Thyroid Cancer Patient with Dabrafenib and Trametinib Treatment. Thyroid. 2019; 29(5):735-742.
Response to Anti-EGFR Therapy in Patients with BRAF non-V600-Mutant Metastatic Colorectal Cancer	Yaeger	2019	Yaeger R, Kotani D, Mondaca S, et al. Response to Anti-EGFR Therapy in Patients with BRAF non-V600-Mutant Metastatic Colorectal Cancer. Clin Cancer Res. 2019; 25(23):7089-7097.
Response to BRAF/MEK Inhibition in A598_T599insV BRAF Mutated Melanoma	Bjursten	2019	Bjursten S, Vannas C, Filges S, et al. Response to BRAF/MEK Inhibition in A598_T599insV BRAF Mutated Melanoma. Case Rep Oncol. 2019; 12(3):872-879.
Response to targeted therapy in two patients with metastatic melanoma carrying rare BRAF exon 15 mutations: A598_T599insV and V600_K601delinsE	Rogiers	2017	Rogiers A, Vander Borght S, Tuand K, et al. Response to targeted therapy in two patients with metastatic melanoma carrying rare BRAF exon 15 mutations: A598_T599insV and V600_K601delinsE. Melanoma Res. 2017; 27(5):507-510.
Response to the Combination of Osimertinib and Trametinib in a Patient With EGFR-Mutant NSCLC Harboring an Acquired BRAF Fusion	Dagogo-Jack	2019	Dagogo-Jack I, Piotrowska Z, Cobb R, et al. Response to the Combination of Osimertinib and Trametinib in a Patient With EGFR-Mutant NSCLC Harboring an Acquired BRAF Fusion. J Thorac Oncol. 2019; 14(10):e226-e228.
Retrospective Case Series Analysis of RAF Family Alterations in Pancreatic Cancer: Real-World Outcomes From Targeted and Standard Therapies	Hendifar	2021	Hendifar A, Blais EM, Wolpin B, et al. Retrospective Case Series Analysis of RAF Family Alterations in Pancreatic Cancer: Real-World Outcomes From Targeted and Standard Therapies. JCO Precis Oncol. 2021; 5.
SKAP2-BRAF fusion and response to an MEK inhibitor in a patient with metastatic melanoma resistant to immunotherapy	Chew	2021	Chew SM, Lucas M, Brady M, Kelly CM. SKAP2-BRAF fusion and response to an MEK inhibitor in a patient with metastatic melanoma resistant to immunotherapy. BMJ Case Rep. 2021; 14(6).
Targeted Therapy for Patients with BRAF-Mutant Lung Cancer: Results from the European EURAF Cohort	Gautschi	2015	Gautschi O, Milia J, Cabarrou B, et al. Targeted Therapy for Patients with BRAF-Mutant Lung Cancer: Results from the European EURAF Cohort. J Thorac Oncol. 2015; 10(10):1451-1457.
Targeted Therapy in Advanced Melanoma With Rare BRAF Mutations	Menzer	2019	Menzer C, Menzies AM, Carlino MS, et al. Targeted Therapy in Advanced Melanoma With Rare BRAF Mutations. J Clin Oncol. 2019; 37(33):3142-3151.
Targeted Therapy in BRAF p.K601E–Driven NSCLC: Case Report and Literature Review	Saalfeld	2020	Saalfeld FC, Wenzel C, Aust DE, Wermke M. Targeted Therapy in BRAF p.K601E–Driven NSCLC: Case Report and Literature Review. JCO Precision Oncology. 2020(4):1163-1166.
Targeting c-MET and MAPK pathway in metastatic castration-resistant prostate cancer	Ruiz	2019	Ruiz S, Maza MDFdl, Moreno JFR, et al. Abstract 4475: Targeting c-MET and MAPK pathway in metastatic castration-resistant prostate cancer. Cancer Research. 2019; 79(13 Supplement):4475-4475.
Testing ERBB2 p.L755S kinase domain mutation as a druggable target in a patient with advanced colorectal cancer	Aung	2016	Aung KL, Stockley TL, Serra S, Kamel-Reid S, Bedard PL, Siu LL. Testing ERBB2 p.L755S kinase domain mutation as a druggable target in a patient with advanced colorectal cancer. Cold Spring Harb Mol Case Stud. 2016; 2(5):a001016.
The clinical response to vemurafenib in a patient with a rare BRAFV600DK601del mutation-positive melanoma	Trudel	2014	Trudel S, Odolczyk N, Dremaux J, et al. The clinical response to vemurafenib in a patient with a rare BRAFV600DK601del mutation-positive melanoma. BMC Cancer. 2014; 14:727.
The distribution of BRAF gene fusions in solid tumors and response to targeted therapy	Ross	2016	Ross JS, Wang K, Chmielecki J, et al. The distribution of BRAF gene fusions in solid tumors and response to targeted therapy. Int J Cancer. 2016; 138(4):881-890.
The role of whole exome sequencing in management of recurrent low grade serous ovarian carcinoma-A small case series	Moran	2019	Moran B, Wilkinson M, Das S, et al. 291 The role of whole exome sequencing in management of recurrent low grade serous ovarian carcinoma – a small case series. International Journal of Gynecologic Cancer. 2019; 29(Suppl 3):A121-A122.
Therapeutic Implications of Detecting MAP Kinase Activating Alterations in Cutaneous and Unknown Primary Melanomas	Shoushtari	2021	Shoushtari AN, Chatila WK, Arora A, et al. Therapeutic Implications of Detecting MAPK-Activating Alterations in Cutaneous and Unknown Primary Melanomas. Clin Cancer Res. 2021; 27(8):2226-2235.
Trametinib Activity in Patients with Solid Tumors and Lymphomas Harboring BRAF Non-V600 Mutations or Fusions: Results from NCI-MATCH (EAY131)	Johnson	2020	Johnson DB, Zhao F, Noel M, et al. Trametinib Activity in Patients with Solid Tumors and Lymphomas Harboring BRAF Non-V600 Mutations or Fusions: Results from NCI-MATCH (EAY131). Clin Cancer Res. 2020; 26(8):1812-1819.
Trametinib and Dabrafenib in histiocytic sarcoma transdifferentiated from chronic lymphocytic leukemia with a K-RAS and a unique BRAF mutation	Rassidakis	2020	Rassidakis GZ, Stromberg O, Xagoraris I, Jatta K, Sonnevi K. Trametinib and Dabrafenib in histiocytic sarcoma transdifferentiated from chronic lymphocytic leukemia with a K-RAS and a unique BRAF mutation. Ann Hematol. 2020; 99(3):649-651.
Tumor Type Agnostic Therapy Carrying BRAF Mutation: Case Reports and Review of Literature	Bernocchi	2021	Bernocchi O, Sirico M, Corona SP, et al. Tumor Type Agnostic Therapy Carrying BRAF Mutation: Case Reports and Review of Literature. Pharmaceuticals (Basel). 2021; 14(2).
Two Case Reports of Rare BRAF Mutations in Exon 11 and Exon 15 with Discussion of Potential Treatment Options	Richtig	2016	Richtig G, Aigelsreiter A, Kashofer K, et al. Two Case Reports of Rare BRAF Mutations in Exon 11 and Exon 15 with Discussion of Potential Treatment Options. Case Rep Oncol. 2016; 9(3):543-546.
Urothelial carcinoma with an NRF1-BRAF rearrangement and response to targeted therapy	Isaacson	2019	Isaacson AL, Guseva NV, Bossler AD, Ma D. Urothelial carcinoma with an NRF1-BRAF rearrangement and response to targeted therapy. Cold Spring Harb Mol Case Stud. 2019; 5(3).
V211D mutation in MEK1 causes resistance to MEK inhibitors in colon cancer	Gao	2019	Gao Y, Maria A, Na N, et al. V211D Mutation in MEK1 Causes Resistance to MEK Inhibitors in Colon Cancer. Cancer Discov. 2019; 9(9):1182-1191.
Vemurafenib in non-small-cell lung cancer patients with BRAFV600 and BRAFnonV600 mutations	Mazieres	2020	Mazieres J, Cropet C, Montané L, et al. Vemurafenib in non-small-cell lung cancer patients with BRAF(V600) and BRAF(nonV600) mutations. Ann Oncol. 2020; 31(2):289-294.
Vemurafenib treatment for patients with locally advanced, unresectable stage IIIC or metastatic melanoma and activating exon 15 BRAF mutations other than V600E	Hallmayer	2017	Hallmeyer S, Gonzalez R, Lawson DH, et al. Vemurafenib treatment for patients with locally advanced, unresectable stage IIIC or metastatic melanoma and activating exon 15 BRAF mutations other than V600E. Melanoma Res. 2017; 27(6):585-590.
What you are missing could matter: a rare, complex BRAF mutation affecting codons 599, 600, and 601 uncovered by next generation sequencing	Wilson	2014	Wilson MA, Morrissette JJ, McGettigan S, et al. What you are missing could matter: a rare, complex BRAF mutation affecting codons 599, 600, and 601 uncovered by next generation sequencing. Cancer Genet. 2014; 207(6):272-275.
